# Unveiling the Epigenetic Impact of Vegan vs. Omnivorous Diets on Aging: Insights from the Twins Nutrition Study (TwiNS)

**DOI:** 10.1101/2023.12.26.23300543

**Authors:** Varun B. Dwaraka, Lucia Aronica, Natalia Carreras-Gallo, Jennifer L Robinson, Tayler Hennings, Aaron Lin, Logan Turner, Ryan Smith, Tavis L. Mendez, Hannah Went, Emily R. Ebel, Matthew M. Carter, Erica D. Sonnenburg, Justin L. Sonnenburg, Christopher D. Gardner

**Affiliations:** TruDiagnostic, Inc. 881 Corporate Dr. Lexington, KY, 40503; Stanford Prevention Research Center, Department of Medicine, School of Medicine, Stanford University, Stanford, CA 94305, USA; Seattle Children’s Research Institute, Seattle, WA, 98101, USA; Department of Microbiology and Immunology, School of Medicine, Stanford University, Stanford University, Palo Alto, California; Chan Zuckerberg Biohub, San Francisco, California; Center for Human Microbiome Studies, Stanford University School of Medicine, Stanford, California

**Keywords:** Diet and Nutrition, Epigenetic clocks, Aging, Epigenome Wide Association Study, Vegan, Omnivore

## Abstract

Geroscience has emerged as a field focusing on interventions to attenuate molecular changes associated with aging. While lifestyle modifications, medications, and social factors are recognized influencers of the aging process, a comprehensive understanding of the intricate molecular mechanisms necessitates an in-depth exploration of the epigenetic landscape. Notably, the specific epigenetic clock and predictor effects of a vegan diet, compared to an omnivorous counterpart, remain inadequately explored, despite indications of potential impacts on aging-related outcomes. This study addresses this knowledge gap by examining the impact of an eight-week entirely plant-based or healthy omnivorous diet on blood DNA methylation in paired twins. Results show distinct responses, with the vegan cohort solely exhibiting significant decreases in overall epigenetic age acceleration (PC GrimAge, PC PhenoAge, DunedinPACE), including among specific systems (Inflammation, Heart, Hormone, Liver, and Metabolic), aligning with anti-aging effects of plant-based diets. Analyses of methylation surrogates of clinical, metabolite, and protein markers indicate diet-specific shifts, while exemplifying DNA methylation markers in predicting complex traits influenced by diet. Comprehensive epigenome-wide analysis unveils diet-specific differentially methylated loci, offering insights into influenced pathways. This study sheds light on the advantageous aging benefits of a healthy vegan diet, while providing a foundation for future personalized interventions using epigenetic age clocks in promoting overall well-being.
