## Supplementary Table S1 for "Unveiling the Epigenetic Impact of Vegan vs. Omnivorous Diets on Aging: Insights from the Twins Nutrition Study (TwiNS)"

### Sheet: Sheet1
Significant Vegan EpiScore
EpiScore	Vegan - Wilcoxon P.values	Vegan Direction	Omnivore - Wilcoxon P.values	Omnivore Direction	Vegan.P.val.adj.BH	Omnivore.P.val.adj.BH
CCL21	0.0012321	-	NS	NS	NS	NS
HGFI	0.00256009	+	0.000644015	+	NS	NS
MMP.1	0.00619499	-	NS	NS	NS	NS
ENPP7	0.00711146	+	NS	NS	NS	NS
Testican.2	0.00761214	+	NS	NS	NS	NS
ADAMTS	0.0208499	+	NS	NS	NS	NS
CD163	0.0220989	-	NS	NS	NS	NS
Tryptase.beta.2	0.026229	+	0.0131986	+	NS	NS
MMP.2	0.0497101	+	NS	NS	NS	NS
Significant Omnivore EpiScore
HGFI	0.00256009	+	0.000644015	+	NS	NS
Ectodysplasin.A	NS	NS	0.00290059	-	NS	NS
PAPP.A	NS	NS	0.00544164	-	NS	NS
Tryptase.beta.2	0.026229	+	0.0131986	+	NS	NS
VEGFA	NS	NS	0.0186929	+	NS	NS
HGF	NS	NS	0.0434537	+	NS	NS
Body.Fat..	NS	NS	0.0456296	-	NS	NS
TNFRSF17	NS	NS	0.0478937	-	NS	NS
