## Supplementary Table S2 for "Unveiling the Epigenetic Impact of Vegan vs. Omnivorous Diets on Aging: Insights from the Twins Nutrition Study (TwiNS)"

### Sheet: Sheet1
Significant Vegan EBPs
EBP.Name	Vegan - Wilcoxon P.values	Vegan Direction	Omnivore - Wilcoxon P.values	Omnivore Direction	Vegan.P.val.adj.BH	Omnivore.P.val.adj.BH
CCL16	1.19209e-06	+	7.78167e-05	+	0.000472069	0.0259851
adenosine	4.40758e-05	+	0.00290059	+	0.008727	NS
androsterone glucuronide	7.91065e-05	+	NS	NS	0.0104421	NS
N-acetylalliin	0.000169897	+	0.0085893	+	0.0168198	NS
homovanillate (HVA)	0.000380093	+	NS	NS	0.0260289	NS
1-margaroyl-GPE (17:0)*	0.000418397	+	0.00171606	-	0.0260289	0.0484682
ergothioneine	0.000460107	-	0.00232549	+	0.0260289	0.0484682
stearoyl-arachidonoyl-glycerol (18:0/20:4) [1]*	0.000554826	-	0.011705	-	0.0274639	NS
4-acetamidophenol	0.000666553	+	0.0166788	-	0.0293283	NS
1-palmitoyl-2-arachidonoyl-GPE (16:0/20:4)*	0.00103817	+	0.0260093	+	0.0411115	NS
1-stearoyl-2-adrenoyl-GPC (18:0/22:4)*	0.0013406	-	0.0338097	-	0.0482293	NS
Triglyceride	0.00158328	-	0.0289266	-	0.0482293	NS
branched-chain, straight-chain, or cyclopropyl 10:1 fatty acid (2)*	0.00158328	+	NS	NS	0.0482293	NS
salicylate	0.00236749	-	0.00106538	-	NS	0.0324532
1,2-dipalmitoyl-GPC (16:0/16:0)	0.00256009	-	0.000590569	-	NS	0.0259851
5-methyluridine (ribothymidine)	0.00256009	-	0.00413935	-	NS	NS
Liver_ALB	0.00256009	+	NS	NS	NS	NS
CCL18	0.00276632	+	NS	NS	NS	NS
1-methyl-5-imidazoleacetate	0.002987	+	0.0478937	+	NS	NS
homoarginine	0.00374443	-	0.0220975	-	NS	NS
eicosenedioate (C20:1-DC)*	0.00501261	+	0.0321114	+	NS	NS
succinylcarnitine (C4-DC)	0.00538278	-	0.00200036	-	NS	0.0484682
1-margaroyl-2-arachidonoyl-GPC (17:0/20:4)*	0.00538278	-	0.00359718	-	NS	NS
FETUA	0.00538278	+	0.0274356	+	NS	NS
proline	0.00577649	-	0.0148521	-	NS	NS
glucuronide of C12H22O4 (2)*	0.00619499	+	0.000831195	+	NS	0.0298181
N-carbamoylalanine	0.00619499	+	0.0110142	+	NS	NS
ibuprofen	0.00663954	-	0.0157429	-	NS	NS
PON1	0.00663954	+	NS	NS	NS	NS
dehydroepiandrosterone sulfate (DHEA-S)	0.00711146	+	NS	NS	NS	NS
2,3-dihydroxy-2-methylbutyrate	0.00814298	+	0.0274356	+	NS	NS
PON1	0.00814298	+	NS	NS	NS	NS
PCOC1	0.00930112	-	0.0321114	-	NS	NS
PON1	0.00930112	+	NS	NS	NS	NS
glutamine_degradant*	0.00993151	+	NS	NS	NS	NS
3-carboxy-4-methyl-5-propyl-2-furanpropanoate (CMPF)	0.0105983	-	0.000590569	-	NS	0.0259851
11-ketoetiocholanolone glucuronide	0.0105983	-	0.0197747	-	NS	NS
leucine	0.0113031	+	NS	NS	NS	NS
1,5-anhydroglucitol (1,5-AG)	0.0113031	+	NS	NS	NS	NS
LYSC	0.0128337	+	0.0274356	+	NS	NS
PON1	0.0136632	+	NS	NS	NS	NS
CRP	0.0136632	-	NS	NS	NS	NS
arabitol/xylitol	0.014538	+	NS	NS	NS	NS
2-methoxyhydroquinone sulfate (1)	0.01546	+	0.00232549	+	NS	0.0484682
indoleacetylglutamine	0.01546	-	0.0166788	+	NS	NS
retinol (vitamin A)	0.0164312	+	NS	NS	NS	NS
3-hydroxyindolin-2-one sulfate	0.0164312	-	NS	NS	NS	NS
2-methylcitrate/homocitrate	0.0174537	-	NS	NS	NS	NS
deoxycholic acid glucuronide	0.0174537	-	NS	NS	NS	NS
7-hydroxyindole sulfate	0.0185295	-	NS	NS	NS	NS
BMI	0.0196608	-	0.0374298	-	NS	NS
alpha-CMBHC glucuronide	0.0208499	-	NS	NS	NS	NS
1-stearoyl-2-dihomo-linolenoyl-GPC (18:0/20:3n3 or 6)*	0.0220989	+	0.00806065	+	NS	NS
PCOC1	0.0220989	-	0.0321114	-	NS	NS
PCOC1	0.0220989	-	NS	NS	NS	NS
Glucose	0.0234101	-	0.00663986	-	NS	NS
lactosyl-N-palmitoyl-sphingosine (d18:1/16:0)	0.0247861	+	0.00756036	+	NS	NS
riboflavin (vitamin B2)	0.0247861	+	NS	NS	NS	NS
serine	0.026229	+	0.000314604	-	NS	0.0259851
2-aminoheptanoate	0.026229	-	0.00663986	-	NS	NS
creatinine	0.026229	-	0.0274356	+	NS	NS
1-palmitoyl-GPC (16:0)	0.026229	-	NS	NS	NS	NS
caffeine	0.0277414	+	0.0110142	+	NS	NS
carnitine	0.0277414	+	0.0246456	+	NS	NS
PCOC1	0.0277414	-	NS	NS	NS	NS
GRN	0.0277414	-	NS	NS	NS	NS
3-hydroxyphenylacetoylglutamine	0.0293259	-	0.0413633	-	NS	NS
10-undecenoate (11:1n1)	0.0309848	-	0.000541123	-	NS	0.0259851
S-carboxyethylcysteine	0.0309848	+	NS	NS	NS	NS
FETUA	0.0327209	+	NS	NS	NS	NS
CSPG2	0.0327209	-	NS	NS	NS	NS
PCOC1	0.036435	-	0.011705	-	NS	NS
dimethyl sulfone	0.036435	-	NS	NS	NS	NS
carotene diol (2)	0.0404897	-	NS	NS	NS	NS
guanidinosuccinate	0.0426517	-	NS	NS	NS	NS
6-oxopiperidine-2-carboxylate	0.0497101	-	NS	NS	NS	NS
Significant Omnivore EBPs
CCL16	1.19209e-06	+	7.78167e-05	+	0.000472069	0.0259851
serine	0.026229	+	0.000314604	-	NS	0.0259851
4-methoxyphenol sulfate	NS	NS	0.000453176	+	NS	0.0259851
10-undecenoate (11:1n1)	0.0309848	-	0.000541123	-	NS	0.0259851
N-methylpipecolate	NS	NS	0.000541123	+	NS	0.0259851
N-acetylcitrulline	NS	NS	0.000541123	+	NS	0.0259851
1,2-dipalmitoyl-GPC (16:0/16:0)	0.00256009	-	0.000590569	-	NS	0.0259851
3-carboxy-4-methyl-5-propyl-2-furanpropanoate (CMPF)	0.0105983	-	0.000590569	-	NS	0.0259851
sucrose	NS	NS	0.000590569	+	NS	0.0259851
glucuronide of C12H22O4 (2)*	0.00619499	+	0.000831195	+	NS	0.0298181
vanillactate	NS	NS	0.000831195	+	NS	0.0298181
uridine	NS	NS	0.000903578	-	NS	0.0298181
salicylate	0.00236749	-	0.00106538	-	NS	0.0324532
1-margaroyl-GPE (17:0)*	0.000418397	+	0.00171606	-	0.0260289	0.0484682
succinylcarnitine (C4-DC)	0.00538278	-	0.00200036	-	NS	0.0484682
N-acetyltyrosine	NS	NS	0.00215753	+	NS	0.0484682
ergothioneine	0.000460107	-	0.00232549	+	0.0260289	0.0484682
2-methoxyhydroquinone sulfate (1)	0.01546	+	0.00232549	+	NS	0.0484682
3-hydroxybutyroylglycine**	NS	NS	0.00232549	-	NS	0.0484682
adenosine	4.40758e-05	+	0.00290059	+	0.008727	NS
Liver_ALP	NS	NS	0.0031183	-	NS	NS
1-margaroyl-2-arachidonoyl-GPC (17:0/20:4)*	0.00538278	-	0.00359718	-	NS	NS
5-methyluridine (ribothymidine)	0.00256009	-	0.00413935	-	NS	NS
tryptophan	NS	NS	0.00508647	+	NS	NS
dihydroferulic acid sulfate	NS	NS	0.00544164	+	NS	NS
Glucose	0.0234101	-	0.00663986	-	NS	NS
2-aminoheptanoate	0.026229	-	0.00663986	-	NS	NS
salicyluric glucuronide*	NS	NS	0.00708717	-	NS	NS
lactosyl-N-palmitoyl-sphingosine (d18:1/16:0)	0.0247861	+	0.00756036	+	NS	NS
1-stearoyl-2-dihomo-linolenoyl-GPC (18:0/20:3n3 or 6)*	0.0220989	+	0.00806065	+	NS	NS
N-acetylalliin	0.000169897	+	0.0085893	+	0.0168198	NS
picolinate	NS	NS	0.0085893	+	NS	NS
3,5-dichloro-2,6-dihydroxybenzoic acid	NS	NS	0.00914761	+	NS	NS
urea	NS	NS	0.0103586	+	NS	NS
N-carbamoylalanine	0.00619499	+	0.0110142	+	NS	NS
caffeine	0.0277414	+	0.0110142	+	NS	NS
stearoyl-arachidonoyl-glycerol (18:0/20:4) [1]*	0.000554826	-	0.011705	-	0.0274639	NS
PCOC1	0.036435	-	0.011705	-	NS	NS
galactonate	NS	NS	0.011705	+	NS	NS
thyroxine	NS	NS	0.011705	+	NS	NS
2-acetamidophenol sulfate	NS	NS	0.0131986	+	NS	NS
cystathionine	NS	NS	0.0131986	+	NS	NS
sphinganine-1-phosphate	NS	NS	0.0131986	+	NS	NS
choline phosphate	NS	NS	0.0140045	+	NS	NS
proline	0.00577649	-	0.0148521	-	NS	NS
ibuprofen	0.00663954	-	0.0157429	-	NS	NS
picolinoylglycine	NS	NS	0.0157429	+	NS	NS
N,N,N-trimethyl-5-aminovalerate	NS	NS	0.0157429	-	NS	NS
1-pentadecanoyl-GPC (15:0)*	NS	NS	0.0157429	+	NS	NS
4-acetamidophenol	0.000666553	+	0.0166788	-	0.0293283	NS
indoleacetylglutamine	0.01546	-	0.0166788	+	NS	NS
TLL1	NS	NS	0.0166788	-	NS	NS
11-ketoetiocholanolone glucuronide	0.0105983	-	0.0197747	-	NS	NS
PCOC1	NS	NS	0.0197747	-	NS	NS
homoarginine	0.00374443	-	0.0220975	-	NS	NS
carnitine	0.0277414	+	0.0246456	+	NS	NS
glycochenodeoxycholate 3-sulfate	NS	NS	0.0246456	-	NS	NS
trans-4-hydroxyproline	NS	NS	0.0246456	-	NS	NS
1-palmitoyl-2-arachidonoyl-GPE (16:0/20:4)*	0.00103817	+	0.0260093	+	NS	NS
FETUA	0.00538278	+	0.0274356	+	NS	NS
2,3-dihydroxy-2-methylbutyrate	0.00814298	+	0.0274356	+	NS	NS
LYSC	0.0128337	+	0.0274356	+	NS	NS
creatinine	0.026229	-	0.0274356	+	NS	NS
gentisate	NS	NS	0.0274356	-	NS	NS
Triglyceride	0.00158328	-	0.0289266	-	NS	NS
catechol glucuronide	NS	NS	0.0289266	-	NS	NS
citramalate	NS	NS	0.0304844	-	NS	NS
eicosenedioate (C20:1-DC)*	0.00501261	+	0.0321114	+	NS	NS
PCOC1	0.00930112	-	0.0321114	-	NS	NS
PCOC1	0.0220989	-	0.0321114	-	NS	NS
ferulic acid 4-sulfate	NS	NS	0.0321114	+	NS	NS
PLMN	NS	NS	0.0321114	+	NS	NS
sedoheptulose	NS	NS	0.0321114	+	NS	NS
vanillic acid glycine	NS	NS	0.0321114	+	NS	NS
1-stearoyl-2-adrenoyl-GPC (18:0/22:4)*	0.0013406	-	0.0338097	-	NS	NS
PCOC1	NS	NS	0.0355817	-	NS	NS
BMP1	NS	NS	0.0355817	+	NS	NS
BMI	0.0196608	-	0.0374298	-	NS	NS
linoleoylcarnitine (C18:2)*	NS	NS	0.0374298	-	NS	NS
3-hydroxyphenylacetoylglutamine	0.0293259	-	0.0413633	-	NS	NS
1-methylguanidine	NS	NS	0.0413633	+	NS	NS
isobutyrylcarnitine (C4)	NS	NS	0.0413633	-	NS	NS
indolebutyrate	NS	NS	0.0413633	+	NS	NS
hypoxanthine	NS	NS	0.0434537	+	NS	NS
Smoking_PackYears	NS	NS	0.0434537	-	NS	NS
3-hydroxyoctanoylcarnitine (1)	NS	NS	0.0456296	-	NS	NS
eicosenoylcarnitine (C20:1)*	NS	NS	0.0456296	-	NS	NS
1-methyl-5-imidazoleacetate	0.002987	+	0.0478937	+	NS	NS
BMP1	NS	NS	0.0478937	-	NS	NS
