## Supplementary Tables S6 - S7 for "Unveiling the Epigenetic Impact of Vegan vs. Omnivorous Diets on Aging: Insights from the Twins Nutrition Study (TwiNS)"

### Sheet: S6. GREAT results of hypermethy
ID	name	Hyper_Total_Genes	Hyper_Expected	Hyper_Observed_Gene_Hits	Hyper_Fold_Enrichment	Hyper_Gene_Set_Coverage	Hyper_Term_Gene_Coverage	Hyper_Raw_PValue	Hyper_Adjp_BH	GO_Class
GO:0038001	paracrine signaling	6	0.163351	3	18.3653	0.00594059	0.5	0.000377349	0.533588	BP
GO:0021783	preganglionic parasympathetic fiber development	16	0.435603	6	13.774	0.0118812	0.375	2.50965e-06	0.0329894	BP
GO:0048486	parasympathetic nervous system development	18	0.490053	6	12.2436	0.0118812	0.333333	5.55379e-06	0.0365023	BP
GO:0021610	facial nerve morphogenesis	10	0.272252	4	14.6923	0.00792079	0.4	0.000100061	0.26306	BP
GO:1900153	positive regulation of nuclear-transcribed mRNA catabolic process, deadenylation-dependent decay	16	0.435603	4	9.18267	0.00792079	0.25	0.000761411	0.547335	BP
GO:0048532	anatomical structure arrangement	16	0.435603	4	9.18267	0.00792079	0.25	0.000761411	0.547335	BP
GO:0060484	lung-associated mesenchyme development	10	0.272252	4	14.6923	0.00792079	0.4	0.000100061	0.26306	BP
GO:0070997	neuron death	53	1.44294	8	5.54426	0.0158416	0.150943	8.61809e-05	0.26306	BP
GO:0051402	neuron apoptotic process	41	1.11623	6	5.37522	0.0118812	0.146342	0.000791127	0.547335	BP
GO:1904646	cellular response to beta-amyloid	24	0.653405	5	7.65223	0.00990099	0.208333	0.000405925	0.533588	BP
GO:0021602	cranial nerve morphogenesis	28	0.762305	5	6.55905	0.00990099	0.178571	0.000858082	0.563974	BP
GO:1904645	response to beta-amyloid	27	0.73508	5	6.80198	0.00990099	0.185185	0.00072082	0.547335	BP
GO:2000351	regulation of endothelial cell apoptotic process	40	1.08901	6	5.5096	0.0118812	0.15	0.000691029	0.547335	BP
GO:0021545	cranial nerve development	49	1.33403	7	5.24724	0.0138614	0.142857	0.0003393	0.533588	BP
GO:0048483	autonomic nervous system development	43	1.17068	7	5.97942	0.0138614	0.162791	0.000146504	0.320967	BP
GO:0048704	embryonic skeletal system morphogenesis	93	2.53194	9	3.55458	0.0178218	0.0967742	0.0009705	0.606051	BP
GO:0048706	embryonic skeletal system development	123	3.3487	11	3.28486	0.0217822	0.0894309	0.00054129	0.547335	BP
GO:0051254	positive regulation of RNA metabolic process	1487	40.4838	63	1.55618	0.124753	0.0423672	0.000293961	0.533588	BP
GO:0021953	central nervous system neuron differentiation	165	4.49216	13	2.89393	0.0257426	0.0787879	0.000598022	0.547335	BP
GO:0045935	positive regulation of nucleobase-containing compound metabolic process	1751	47.6713	70	1.46839	0.138614	0.0399772	0.000691001	0.547335	BP
GO:0009653	anatomical structure morphogenesis	1976	53.797	77	1.43131	0.152475	0.0389676	0.000770122	0.547335	BP
GO:0005123	death receptor binding	16	0.435603	4	9.18267	0.00792079	0.25	0.000761411	1	MF
GO:0005088	Ras guanyl-nucleotide exchange factor activity	248	6.75185	21	3.11026	0.0415842	0.0846774	4.64574e-06	0.0196004	MF
GO:0005085	guanyl-nucleotide exchange factor activity	322	8.76651	22	2.50955	0.0435644	0.068323	7.78693e-05	0.164265	MF

### Sheet: S7. GREAT Analysis of hypermeth
ID	name	Hyper_Total_Genes	Hyper_Expected	Hyper_Observed_Gene_Hits	Hyper_Fold_Enrichment	Hyper_Gene_Set_Coverage	Hyper_Term_Gene_Coverage	Hyper_Raw_PValue	Hyper_Adjp_BH	GO_Class
GO:0006349	regulation of gene expression by genetic imprinting	18	1.06162	6	5.65174	0.00548446	0.333333	0.000416848	0.0944737	BP
GO:0071514	genetic imprinting	23	1.35651	7	5.16028	0.00639854	0.304348	0.00025879	0.0739522	BP
GO:0070317	negative regulation of G0 to G1 transition	37	2.18222	11	5.04074	0.0100548	0.297297	5.8951e-06	0.0092367	BP
GO:1902109	negative regulation of mitochondrial membrane permeability involved in apoptotic process	4	0.235916	3	12.7164	0.00274223	0.75	0.000782406	0.130812	BP
GO:0070316	regulation of G0 to G1 transition	41	2.41814	11	4.54896	0.0100548	0.268293	1.75219e-05	0.015355	BP
GO:0014850	response to muscle activity	20	1.17958	6	5.08656	0.00548446	0.3	0.000786167	0.130812	BP
GO:0070979	protein K11-linked ubiquitination	28	1.65141	7	4.2388	0.00639854	0.25	0.000964698	0.150753	BP
GO:0021520	spinal cord motor neuron cell fate specification	13	0.766726	5	6.52123	0.00457038	0.384615	0.000610807	0.109987	BP
GO:0097306	cellular response to alcohol	42	2.47711	9	3.63326	0.00822669	0.214286	0.000636455	0.113057	BP
GO:0097193	intrinsic apoptotic signaling pathway	157	9.25969	22	2.37589	0.0201097	0.140127	0.000137829	0.0489665	BP
GO:0097553	calcium ion transmembrane import into cytosol	56	3.30282	11	3.33049	0.0100548	0.196429	0.000366329	0.0891741	BP
GO:0048935	peripheral nervous system neuron development	13	0.766726	5	6.52123	0.00457038	0.384615	0.000610807	0.109987	BP
GO:0009948	anterior/posterior axis specification	51	3.00793	10	3.32455	0.00914077	0.196078	0.000681413	0.117858	BP
GO:0000578	embryonic axis specification	36	2.12324	8	3.76782	0.00731261	0.222222	0.000981812	0.150753	BP
GO:0070509	calcium ion import	81	4.77729	14	2.93053	0.0127971	0.17284	0.000252969	0.0738949	BP
GO:0021522	spinal cord motor neuron differentiation	33	1.9463	9	4.62415	0.00822669	0.272727	8.88579e-05	0.0348841	BP
GO:0060401	cytosolic calcium ion transport	76	4.4824	13	2.90023	0.011883	0.171053	0.000461854	0.0996265	BP
GO:0009798	axis specification	88	5.19015	17	3.27544	0.0155393	0.193182	1.28071e-05	0.0140291	BP
GO:0035137	hindlimb morphogenesis	37	2.18222	9	4.12424	0.00822669	0.243243	0.000231598	0.0710262	BP
GO:0021515	cell differentiation in spinal cord	53	3.12588	10	3.1991	0.00914077	0.188679	0.000934436	0.149795	BP
GO:0048665	neuron fate specification	33	1.9463	8	4.11035	0.00731261	0.242424	0.000527226	0.105006	BP
GO:0010564	regulation of cell cycle process	688	40.5775	61	1.5033	0.0557587	0.0886628	0.000954102	0.150753	BP
GO:0048663	neuron fate commitment	68	4.01057	12	2.9921	0.0109689	0.176471	0.00056462	0.109987	BP
GO:0001708	cell fate specification	72	4.24648	13	3.06136	0.011883	0.180556	0.000266755	0.0746063	BP
GO:1901360	organic cyclic compound metabolic process	4940	291.356	341	1.17039	0.3117	0.0690283	0.000317237	0.0801938	BP
GO:0090304	nucleic acid metabolic process	3977	234.559	277	1.18094	0.253199	0.0696505	0.000869252	0.142829	BP
GO:0031324	negative regulation of cellular metabolic process	2428	143.201	194	1.35474	0.177331	0.0799012	3.92512e-06	0.00922426	BP
GO:0031327	negative regulation of cellular biosynthetic process	1513	89.2351	126	1.412	0.115174	0.0832783	4.10495e-05	0.021407	BP
GO:0051172	negative regulation of nitrogen compound metabolic process	1557	91.8302	130	1.41566	0.11883	0.0834939	2.71637e-05	0.0178533	BP
GO:0010558	negative regulation of macromolecule biosynthetic process	1432	84.4578	119	1.40899	0.108775	0.0831006	7.46859e-05	0.032111	BP
GO:0009890	negative regulation of biosynthetic process	1534	90.4737	126	1.39267	0.115174	0.0821382	7.57277e-05	0.032111	BP
GO:0051253	negative regulation of RNA metabolic process	1256	74.0775	105	1.41743	0.0959781	0.0835987	0.000161271	0.0536626	BP
GO:0009892	negative regulation of metabolic process	2571	151.635	203	1.33874	0.185558	0.0789576	4.91212e-06	0.00922426	BP
GO:0010628	positive regulation of gene expression	1798	106.044	150	1.41451	0.137111	0.083426	6.3241e-06	0.0092367	BP
GO:0010605	negative regulation of macromolecule metabolic process	2366	139.544	186	1.33291	0.170018	0.0786137	1.75119e-05	0.015355	BP
GO:1902679	negative regulation of RNA biosynthetic process	1207	71.1876	99	1.39069	0.0904936	0.0820215	0.000483096	0.100798	BP
GO:0010629	negative regulation of gene expression	1484	87.5247	118	1.34819	0.107861	0.0795148	0.000466947	0.0996265	BP
GO:2000113	negative regulation of cellular macromolecule biosynthetic process	1348	79.5036	110	1.38359	0.100548	0.0816024	0.000284188	0.0747423	BP
GO:0045934	negative regulation of nucleobase-containing compound metabolic process	1415	83.4552	118	1.41393	0.107861	0.0833922	6.92189e-05	0.0313753	BP
GO:0010604	positive regulation of macromolecule metabolic process	3003	177.114	235	1.32683	0.214808	0.0782551	1.36428e-06	0.00896672	BP
GO:0051254	positive regulation of RNA metabolic process	1487	87.7017	124	1.41388	0.113346	0.0833894	4.47505e-05	0.0217869	BP
GO:0048519	negative regulation of biological process	4725	278.675	351	1.25953	0.320841	0.0742857	2.54373e-07	0.00334373	BP
GO:0009893	positive regulation of metabolic process	3192	188.261	244	1.29608	0.223035	0.0764411	4.87697e-06	0.00922426	BP
GO:1902680	positive regulation of RNA biosynthetic process	1433	84.5168	121	1.43167	0.110603	0.0844382	3.21755e-05	0.0201056	BP
GO:0045893	positive regulation of transcription, DNA-templated	1412	83.2782	120	1.44095	0.109689	0.0849858	2.6095e-05	0.0178533	BP
GO:0048523	negative regulation of cellular process	4412	260.215	325	1.24897	0.297075	0.0736627	2.11052e-06	0.00922426	BP
GO:0051171	regulation of nitrogen compound metabolic process	4477	264.049	308	1.16645	0.281536	0.0687961	0.000907511	0.147274	BP
GO:0000122	negative regulation of transcription from RNA polymerase II promoter	793	46.7703	71	1.51806	0.0648994	0.0895334	0.000285157	0.0747423	BP
GO:0044237	cellular metabolic process	8773	517.422	574	1.10935	0.52468	0.065428	0.000234613	0.0710262	BP
GO:0044238	primary metabolic process	8850	521.963	575	1.10161	0.525594	0.0649717	0.000525902	0.105006	BP
GO:0008285	negative regulation of cell proliferation	653	38.5132	63	1.6358	0.0575868	0.0964778	8.06319e-05	0.0331221	BP
GO:0008152	metabolic process	9567	564.251	620	1.0988	0.566728	0.0648061	0.000278983	0.0747423	BP
GO:0031325	positive regulation of cellular metabolic process	2967	174.99	227	1.29721	0.207495	0.0765083	1.10021e-05	0.0131475	BP
GO:0031323	regulation of cellular metabolic process	5933	349.922	407	1.16312	0.372029	0.0685994	9.26047e-05	0.0348841	BP
GO:0071704	organic substance metabolic process	9242	545.083	603	1.10625	0.551188	0.0652456	0.000170816	0.0547654	BP
GO:0045935	positive regulation of nucleobase-containing compound metabolic process	1751	103.272	140	1.35564	0.127971	0.0799543	0.000104246	0.0380645	BP
GO:0044260	cellular macromolecule metabolic process	6921	408.193	457	1.11957	0.417733	0.0660309	0.000986313	0.150753	BP
GO:0010557	positive regulation of macromolecule biosynthetic process	1675	98.7897	134	1.35642	0.122486	0.08	0.000144967	0.0501473	BP
GO:0048518	positive regulation of biological process	5418	319.548	386	1.20796	0.352834	0.071244	4.32876e-06	0.00922426	BP
GO:0051173	positive regulation of nitrogen compound metabolic process	1865	109.996	148	1.34551	0.135283	0.0793566	9.28827e-05	0.0348841	BP
GO:0080090	regulation of primary metabolic process	5944	350.571	400	1.141	0.365631	0.0672948	0.000604286	0.109987	BP
GO:0060255	regulation of macromolecule metabolic process	5896	347.74	401	1.15316	0.366545	0.0680122	0.000237745	0.0710262	BP
GO:0019222	regulation of metabolic process	6289	370.918	423	1.14041	0.386655	0.0672603	0.000380756	0.0910008	BP
GO:0048522	positive regulation of cellular process	4905	289.292	352	1.21677	0.321755	0.0717635	7.93665e-06	0.0104327	BP
GO:0050794	regulation of cellular process	10412	614.088	666	1.08453	0.608775	0.0639647	0.000593596	0.109987	BP
GO:0031328	positive regulation of cellular biosynthetic process	1813	106.929	143	1.33734	0.130713	0.0788748	0.000163294	0.0536626	BP
GO:0050789	regulation of biological process	10964	646.645	698	1.07942	0.638026	0.0636629	0.000592938	0.109987	BP
GO:0044763	single-organism cellular process	9908	584.363	648	1.1089	0.592322	0.0654017	3.78031e-05	0.0207051	BP
GO:0045944	positive regulation of transcription from RNA polymerase II promoter	1094	64.5229	91	1.41035	0.083181	0.083181	0.000521179	0.105006	BP
GO:0009891	positive regulation of biosynthetic process	1842	108.639	143	1.31628	0.130713	0.077633	0.000330519	0.0819749	BP
GO:0044699	single-organism process	12608	743.606	795	1.06911	0.726691	0.0630552	0.000289985	0.0747423	BP
GO:0009790	embryo development	906	53.4349	84	1.57201	0.0767825	0.0927152	2.35513e-05	0.0177424	BP
GO:0007389	pattern specification process	406	23.9454	45	1.87927	0.0411335	0.110837	3.51791e-05	0.0201056	BP
GO:0001501	skeletal system development	465	27.4252	45	1.64083	0.0411335	0.0967742	0.00075979	0.129707	BP
GO:0030326	embryonic limb morphogenesis	127	7.49032	18	2.4031	0.0164534	0.141732	0.000469901	0.0996265	BP
GO:0003002	regionalization	313	18.4604	34	1.84178	0.0310786	0.108626	0.000442528	0.0985938	BP
GO:0032502	developmental process	5436	320.609	380	1.18524	0.347349	0.0699043	3.51264e-05	0.0201056	BP
GO:0044767	single-organism developmental process	5349	315.478	376	1.19184	0.343693	0.0702935	2.37098e-05	0.0177424	BP
GO:0044707	single-multicellular organism process	5528	326.036	387	1.18699	0.353748	0.0700072	2.42955e-05	0.0177424	BP
GO:0048856	anatomical structure development	5076	299.377	357	1.19248	0.326325	0.070331	4.23417e-05	0.021407	BP
GO:0007275	multicellular organism development	4721	278.44	338	1.21391	0.308958	0.071595	1.67757e-05	0.015355	BP
GO:0048513	animal organ development	2933	172.985	212	1.22554	0.193784	0.0722809	0.000655171	0.11483	BP
GO:0048731	system development	4130	243.583	296	1.21519	0.270567	0.0716707	6.90352e-05	0.0313753	BP
GO:0007423	sensory organ development	512	30.1972	49	1.62267	0.0447898	0.0957031	0.000580981	0.109987	BP
GO:0007399	nervous system development	2198	129.636	166	1.28051	0.151737	0.0755232	0.000399488	0.0931865	BP
GO:0035108	limb morphogenesis	147	8.6699	20	2.30683	0.0182815	0.136054	0.00040408	0.0931865	BP
GO:0005785	signal recognition particle receptor complex	7	0.412852	4	9.68869	0.00365631	0.571429	0.000364747	0.0699503	CC
GO:0033116	endoplasmic reticulum-Golgi intermediate compartment membrane	66	3.89261	12	3.08277	0.0109689	0.181818	0.000425447	0.0734321	CC
GO:0005782	peroxisomal matrix	43	2.53609	10	3.94307	0.00914077	0.232558	0.000157007	0.0451656	CC
GO:0005793	endoplasmic reticulum-Golgi intermediate compartment	112	6.60564	16	2.42217	0.0146252	0.142857	0.000870403	0.107308	CC
GO:0016607	nuclear speck	370	21.8222	38	1.74135	0.0347349	0.102703	0.000632746	0.09101	CC
GO:0005654	nucleoplasm	3332	196.518	243	1.23653	0.222121	0.0729292	0.000134067	0.0451656	CC
GO:0031981	nuclear lumen	3925	231.492	276	1.19226	0.252285	0.0703185	0.000487871	0.0765513	CC
GO:0044428	nuclear part	4278	252.312	303	1.2009	0.276965	0.0708275	0.000133442	0.0451656	CC
GO:0005829	cytosol	4900	288.997	343	1.18687	0.313528	0.07	9.83541e-05	0.0451656	CC
GO:0005634	nucleus	7038	415.094	470	1.13227	0.429616	0.0667803	0.000258285	0.0636857	CC
GO:0043231	intracellular membrane-bounded organelle	10558	622.699	677	1.0872	0.61883	0.064122	0.000334223	0.0699503	CC
GO:0043227	membrane-bounded organelle	12237	721.725	780	1.08074	0.71298	0.0637411	5.97527e-05	0.0451656	CC
GO:0043229	intracellular organelle	12265	723.376	772	1.06722	0.705667	0.0629433	0.000686881	0.0911967	CC
GO:0043226	organelle	13199	778.463	836	1.07391	0.764168	0.0633381	3.26231e-05	0.0451656	CC
GO:0004864	protein phosphatase inhibitor activity	33	1.9463	8	4.11035	0.00731261	0.242424	0.000527226	0.105922	MF
GO:1990841	promoter-specific chromatin binding	33	1.9463	9	4.62415	0.00822669	0.272727	8.88579e-05	0.026778	MF
GO:0019212	phosphatase inhibitor activity	35	2.06426	8	3.87548	0.00731261	0.228571	0.000804708	0.141461	MF
GO:0001012	RNA polymerase II regulatory region DNA binding	613	36.1541	69	1.9085	0.0630713	0.112561	1.72636e-07	0.000243918	MF
GO:0008134	transcription factor binding	532	31.3768	53	1.68915	0.0484461	0.0996241	0.000131046	0.036859	MF
GO:0003690	double-stranded DNA binding	806	47.537	83	1.74601	0.0758684	0.102978	4.55831e-07	0.000243918	MF
GO:0000977	RNA polymerase II regulatory region sequence-specific DNA binding	611	36.0361	68	1.887	0.0621572	0.111293	3.23961e-07	0.000243918	MF
GO:0000976	transcription regulatory region sequence-specific DNA binding	689	40.6365	74	1.82102	0.0676417	0.107402	3.96102e-07	0.000243918	MF
GO:0043565	sequence-specific DNA binding	1032	60.8663	107	1.75795	0.0978062	0.103682	6.18669e-09	2.61016e-05	MF
GO:0044212	transcription regulatory region DNA binding	842	49.6602	86	1.73177	0.0786106	0.102138	3.9773e-07	0.000243918	MF
GO:0000975	regulatory region DNA binding	844	49.7782	86	1.72766	0.0786106	0.101896	4.39884e-07	0.000243918	MF
GO:0001067	regulatory region nucleic acid binding	845	49.8372	86	1.72562	0.0786106	0.101775	4.62513e-07	0.000243918	MF
GO:1990837	sequence-specific double-stranded DNA binding	728	42.9367	76	1.77005	0.0694698	0.104396	8.36687e-07	0.00039222	MF
GO:0000978	RNA polymerase II core promoter proximal region sequence-specific DNA binding	359	21.1734	39	1.84193	0.035649	0.108635	0.000174261	0.0459504	MF
GO:0001228	transcriptional activator activity, RNA polymerase II transcription regulatory region sequence-specific binding	410	24.1814	45	1.86094	0.0411335	0.109756	4.46501e-05	0.0156982	MF
GO:0000987	core promoter proximal region sequence-specific DNA binding	372	21.9402	39	1.77756	0.035649	0.104839	0.000359915	0.0799201	MF
GO:0001159	core promoter proximal region DNA binding	375	22.1171	39	1.76334	0.035649	0.104	0.000422278	0.0890796	MF
GO:0046872	metal ion binding	4053	239.042	283	1.18389	0.258684	0.0698248	0.000636207	0.122007	MF
GO:0003700	transcription factor activity, sequence-specific DNA binding	1232	72.662	103	1.41752	0.0941499	0.0836039	0.000186037	0.04617	MF
GO:0043169	cation binding	4142	244.291	287	1.17483	0.26234	0.0692902	0.000939532	0.158555	MF
GO:0005515	protein binding	11129	656.376	718	1.09388	0.656307	0.0645161	4.43737e-05	0.0156982	MF
GO:0043167	ion binding	6038	356.115	409	1.14851	0.373857	0.0677377	0.000280238	0.0656847	MF
GO:0000982	transcription factor activity, RNA polymerase II core promoter proximal region sequence-specific binding	398	23.4736	40	1.70404	0.0365631	0.100502	0.000707893	0.129852	MF
GO:0005488	binding	14268	841.511	895	1.06356	0.818099	0.0627278	2.98314e-05	0.0125859	MF
GO:0000981	RNA polymerase II transcription factor activity, sequence-specific DNA binding	764	45.0599	72	1.59787	0.0658135	0.0942408	5.40481e-05	0.0175407	MF
